# RNA-seq analysis of skeletal muscle in motor neurone disease cases and controls

**DOI:** 10.1101/2023.03.13.23287229

**Authors:** Anna Freydenzon, Shivangi Wani, Vanda Bharti, Leanne M. Wallace, Anjali K. Henders, Pamela A. McCombe, Robert D. Henderson, Frederik J. Steyn, Naomi R. Wray, Shyuan T. Ngo, Allan F. McRae

## Abstract

**Background:** Amyotrophic lateral sclerosis (ALS), the most predominant form of Motor Neuron Disease (MND), is a progressive and fatal neurodegenerative condition that spreads throughout the neuromotor system by afflicting upper and lower motor neurons. Lower motor neurons project from the central nervous system and innervate muscle fibres at motor endplates, which degrade over the course of the disease leading to muscle weakness. The direction of neurodegeration from or to the point of neuromuscular junctions and the role of muscle itself in pathogenesis has continued to be a topic of debate in ALS research.

**Methods:** To assess the variation in gene expression between affected and nonaffected muscle tissue that might lead to this local degeneration of motor units, we generated RNA-seq skeletal muscle transcriptomes from 28 MND cases and 18 healthy controls and conducted differential expression analyses on gene-level counts, as well as an isoform switching analysis on isoform-level counts.

**Results:** We identified 52 differentially-expressed genes (Benjamini-Hochberg-adjusted *p* < 0.05) within this comparison, including 38 protein coding, 9 long non-coding RNA, and 5 pseudogenes. Of protein-coding genes, 31 were upregulated in cases including with notable genes including the collagenic *COL25A1* (*p* = 3.1 × 10^−10^), *SAA1* which is released in response to tissue injury (*p* = 3.6 × 10^−5^) as well as others of the SAA family, and the actin-encoding *ACTC1* (*p* = 2.3 × 10^−5^). Additionally, we identified 17 genes which exhibited a functional isoform switch with likely functional consequences between cases and controls.

**Conclusions:** Our analyses provide evidence of increased tissue generation in MND cases, which likely serve to compensate for the degeneration of motor units and skeletal muscle.
