## Supplementary material for "RNA-seq analysis of skeletal muscle in motor neurone disease cases and controls": Table S2

### Sheet: Table S2 - deseq results
model	gene_name	gene	baseMean	log2FC	lfcSE	stat	pvalue	padj	seqnames	start	end	width	strand	gene_type	tag	description
salmon_blood	EHD2	ENSG00000024422.12	22.7401	-1.74782	0.352277	-4.96149	6.99563e-07	0.0182229	chr19	47713422	47743134	29713	+	protein_coding	overlapping_locus	EH domain containing 2
salmon_blood	AL008707.1	ENSG00000232599.1	6.06241	3.0655	0.660727	4.63958	3.4911e-06	0.0454698	chrX	125203805	125204338	534	-	processed_pseudogene	NA	odz, odd Oz\/ten-m homolog 1(Drosophila) (ODZ1) pseudogene
salmon_muscle	COL25A1	ENSG00000188517.16	299.828	3.17561	0.504397	6.29585	3.05719e-10	5.44473e-06	chr4	108808725	109302752	494028	-	protein_coding	NA	collagen type XXV alpha 1 chain
salmon_muscle	SLC47A2	ENSG00000180638.17	284.646	3.16697	0.507167	6.24444	4.2532e-10	5.44473e-06	chr17	19678288	19718979	40692	-	protein_coding	NA	solute carrier family 47 member 2
salmon_muscle	SAA1	ENSG00000173432.12	450.22	3.40106	0.566658	6.00196	1.94944e-09	1.66372e-05	chr11	18266260	18269977	3718	+	protein_coding	ncRNA_host	serum amyloid A1
salmon_muscle	DLEU2L	ENSG00000116652.6	334.512	1.33782	0.235267	5.68642	1.29732e-08	8.30383e-05	chr1	63547082	63550636	3555	+	lncRNA	overlapping_locus	deleted in lymphocytic leukemia 2 like
salmon_muscle	ANKRD1	ENSG00000148677.6	11800.2	2.60981	0.465129	5.61095	2.01221e-08	0.000103037	chr10	90912096	90921276	9181	-	protein_coding	NA	ankyrin repeat domain 1
salmon_muscle	SAA2-SAA4	ENSG00000255071.3	6.37012	4.00781	0.746595	5.36812	7.95614e-08	0.000320881	chr11	18231423	18248635	17213	-	protein_coding	overlapping_locus	SAA2-SAA4 readthrough
salmon_muscle	TDO2	ENSG00000151790.9	23.2353	4.22813	0.790237	5.35046	8.77307e-08	0.000320881	chr4	155854738	155920406	65669	+	protein_coding	NA	tryptophan 2,3-dioxygenase
salmon_muscle	KRT80	ENSG00000167767.14	78.1777	2.75879	0.542624	5.08417	3.69241e-07	0.00107919	chr12	52168996	52192014	23019	-	protein_coding	NA	keratin 80
salmon_muscle	LINC00626	ENSG00000225826.2	6.12399	3.61821	0.712382	5.07903	3.79359e-07	0.00107919	chr1	168784012	168792886	8875	+	lncRNA	NA	long intergenic non-protein coding RNA 626
salmon_muscle	CDK4	ENSG00000135446.17	746.789	0.637482	0.128281	4.96941	6.71556e-07	0.00171939	chr12	57747727	57756013	8287	-	protein_coding	ncRNA_host	cyclin dependent kinase 4
salmon_muscle	DCLK1	ENSG00000133083.14	1357.76	1.44678	0.298664	4.84418	1.27137e-06	0.00271257	chr13	35768652	36131306	362655	-	protein_coding	NA	doublecortin like kinase 1
salmon_muscle	FST	ENSG00000134363.12	367.657	1.87462	0.386379	4.85177	1.22364e-06	0.00271257	chr5	53480626	53487134	6509	+	protein_coding	NA	follistatin
salmon_muscle	PDE8B	ENSG00000113231.13	21.0428	1.90125	0.411135	4.62441	3.75674e-06	0.00739876	chr5	77210449	77429807	219359	+	protein_coding	overlapping_locus	phosphodiesterase 8B
salmon_muscle	LCMT1-AS1	ENSG00000260448.6	132.069	1.26989	0.277948	4.56879	4.90543e-06	0.00897099	chr16	25085168	25111555	26388	-	lncRNA	overlapping_locus	LCMT1 antisense RNA 1
salmon_muscle	AC010878.1	ENSG00000225402.1	40.8468	2.8869	0.634739	4.54818	5.41126e-06	0.0092363	chr2	37816915	37817961	1047	+	processed_pseudogene	pseudo_consens	serine/threonine kinase receptor associated protein (STRAP) pseudogene
salmon_muscle	MTCO3P39	ENSG00000268736.1	20.6663	0.943773	0.210164	4.49066	7.10033e-06	0.0106935	chr4	49246021	49246538	518	+	processed_pseudogene	NA	MT-CO3 pseudogene 39
salmon_muscle	SHROOM3	ENSG00000138771.16	59.206	2.72249	0.605584	4.49565	6.93591e-06	0.0106935	chr4	76435229	76783253	348025	+	protein_coding	overlapping_locus	shroom family member 3
salmon_muscle	AHRR	ENSG00000286169.1	26.3239	2.83962	0.639023	4.44369	8.84289e-06	0.012578	chr5	271670	438291	166622	+	protein_coding	overlapping_locus	aryl-hydrocarbon receptor repressor
salmon_muscle	MYCL	ENSG00000116990.11	117.683	1.89625	0.427895	4.43157	9.35509e-06	0.0126062	chr1	39895426	39902256	6831	-	protein_coding	NA	MYCL proto-oncogene, bHLH transcription factor
salmon_muscle	SYT15	ENSG00000204176.14	280.008	-1.24643	0.284284	-4.38446	1.16273e-05	0.0148846	chr10	46578217	46594173	15957	+	protein_coding	NA	synaptotagmin 15
salmon_muscle	LRTM1	ENSG00000144771.8	29.1375	2.95138	0.675098	4.37179	1.23232e-05	0.0150244	chr3	54918231	54967088	48858	-	protein_coding	NA	leucine rich repeats and transmembrane domains 1
salmon_muscle	AC068580.4	ENSG00000250644.3	242.604	1.78726	0.410458	4.35429	1.33496e-05	0.0155359	chr11	1734821	1763954	29134	-	protein_coding	overlapping_locus	novel protein
salmon_muscle	CHRNA1	ENSG00000138435.16	3928.41	1.22159	0.282973	4.31697	1.58187e-05	0.017609	chr2	174747592	174787935	40344	-	protein_coding	NA	cholinergic receptor nicotinic alpha 1 subunit
salmon_muscle	ATP23	ENSG00000166896.9	530.939	-1.2185	0.284286	-4.28619	1.81766e-05	0.0193907	chr12	57906039	57959148	53110	+	protein_coding	NA	ATP23 metallopeptidase and ATP synthase assembly factor homolog
salmon_muscle	LRRN3	ENSG00000173114.13	137.744	1.42869	0.335973	4.2524	2.11495e-05	0.0212102	chr7	111091006	111125454	34449	+	protein_coding	NA	leucine rich repeat neuronal 3
salmon_muscle	SP1	ENSG00000185591.10	3279.96	-0.258177	0.0607717	-4.24831	2.15391e-05	0.0212102	chr12	53380176	53416446	36271	+	protein_coding	NA	Sp1 transcription factor
salmon_muscle	ENC1	ENSG00000171617.14	465.188	1.13525	0.267852	4.23837	2.25153e-05	0.0213503	chr5	74627406	74641424	14019	-	protein_coding	NA	ectodermal-neural cortex 1
salmon_muscle	ACTC1	ENSG00000159251.8	5238.35	2.08926	0.49399	4.22936	2.34362e-05	0.0214299	chr15	34790230	34795549	5320	-	protein_coding	NA	actin alpha cardiac muscle 1
salmon_muscle	MUC19	ENSG00000205592.14	61.1933	3.21963	0.767377	4.19563	2.72113e-05	0.0240239	chr12	40393395	40570832	177438	+	protein_coding	reference_genome_error	mucin 19, oligomeric
salmon_muscle	MTND3P22	ENSG00000248946.2	6.45828	1.17732	0.281775	4.17822	2.93797e-05	0.0250736	chr4	49246601	49246915	315	+	processed_pseudogene	NA	MT-ND3 pseudogene 22
salmon_muscle	SAA2	ENSG00000134339.8	342.417	1.23816	0.299888	4.12872	3.64783e-05	0.0301275	chr11	18239223	18248643	9421	-	protein_coding	overlapping_locus	serum amyloid A2
salmon_muscle	ACP5	ENSG00000102575.13	28.7646	-1.53763	0.373486	-4.11695	3.83917e-05	0.0307169	chr19	11574660	11579008	4349	-	protein_coding	NA	acid phosphatase 5, tartrate resistant
salmon_muscle	AC013275.1	ENSG00000231013.2	53.3254	-2.97721	0.724606	-4.10873	3.97834e-05	0.0308659	chr2	119476428	119487346	10919	+	lncRNA	NA	SCTR antisense RNA 1
salmon_muscle	AL390755.2	ENSG00000279965.1	14.1854	3.56725	0.873482	4.08394	4.42788e-05	0.0323906	chr13	110123208	110125234	2027	+	TEC	NA	TEC
salmon_muscle	NGDN	ENSG00000129460.16	732.26	-0.273453	0.0669206	-4.08623	4.38441e-05	0.0323906	chr14	23469689	23509862	40174	+	protein_coding	NA	neuroguidin
salmon_muscle	AC004490.1	ENSG00000267122.1	17.1616	0.799431	0.198599	4.02536	5.68894e-05	0.0388472	chr19	2212029	2215565	3537	-	lncRNA	NA	novel transcript, antisense to DOT1L
salmon_muscle	PEG10	ENSG00000242265.5	311.525	1.47724	0.367271	4.0222	5.76571e-05	0.0388472	chr7	94656325	94669695	13371	+	protein_coding	NA	paternally expressed 10
salmon_muscle	PNPLA3	ENSG00000100344.11	161.925	1.42279	0.353063	4.02986	5.58113e-05	0.0388472	chr22	43923792	43964488	40697	+	protein_coding	overlapping_locus	patatin like phospholipase domain containing 3
star_blood	AL008707.1	ENSG00000232599.1	6.4112	3.13845	0.658375	4.76697	1.8702e-06	0.0260125	chrX	125203805	125204338	534	-	processed_pseudogene	NA	odz, odd Oz\/ten-m homolog 1(Drosophila) (ODZ1) pseudogene
star_blood	FSD1L	ENSG00000106701.12	56.2749	0.566363	0.119024	4.7584	1.95135e-06	0.0260125	chr9	105447796	105552433	104638	+	protein_coding	overlapping_locus	fibronectin type III and SPRY domain containing 1 like
star_muscle	AC103740.1	ENSG00000259370.2	90.2168	0.792218	0.133901	5.91644	3.28975e-09	4.8775e-05	chr15	62827675	62884034	56360	-	lncRNA	NA	novel transcript, antisense to TLN2
star_muscle	DLEU2L	ENSG00000116652.6	223.28	1.08515	0.18458	5.87901	4.12735e-09	4.8775e-05	chr1	63547082	63550636	3555	+	lncRNA	overlapping_locus	deleted in lymphocytic leukemia 2 like
star_muscle	SAA1	ENSG00000173432.12	473.134	3.04651	0.530043	5.74766	9.04857e-09	7.12876e-05	chr11	18266260	18269977	3718	+	protein_coding	ncRNA_host	serum amyloid A1
star_muscle	DCLK1	ENSG00000133083.14	1251.16	1.07541	0.193145	5.56788	2.57858e-08	0.000152362	chr13	35768652	36131306	362655	-	protein_coding	NA	doublecortin like kinase 1
star_muscle	SLC47A2	ENSG00000180638.17	396.502	1.43087	0.269859	5.30228	1.14362e-07	0.000540591	chr17	19678288	19718979	40692	-	protein_coding	NA	solute carrier family 47 member 2
star_muscle	EFCAB7	ENSG00000203965.13	515.79	0.774108	0.157387	4.91852	8.72026e-07	0.00343506	chr1	63523372	63572693	49322	+	protein_coding	overlapping_locus	EF-hand calcium binding domain 7
star_muscle	ANKRD1	ENSG00000148677.6	12138.4	2.24242	0.465279	4.81951	1.43908e-06	0.00485897	chr10	90912096	90921276	9181	-	protein_coding	NA	ankyrin repeat domain 1
star_muscle	SAA2	ENSG00000134339.8	159.754	2.09323	0.437349	4.78617	1.69993e-06	0.00502222	chr11	18239223	18248643	9421	-	protein_coding	overlapping_locus	serum amyloid A2
star_muscle	AHRR	ENSG00000286169.1	16.6742	4.24748	0.892953	4.75667	1.96814e-06	0.00516855	chr5	271670	438291	166622	+	protein_coding	overlapping_locus	aryl-hydrocarbon receptor repressor
star_muscle	CHI3L1	ENSG00000133048.13	29.3767	2.301	0.492519	4.6719	2.98431e-06	0.00660179	chr1	203178931	203186704	7774	-	protein_coding	NA	chitinase 3 like 1
star_muscle	COL19A1	ENSG00000082293.13	3407.84	2.26011	0.484387	4.66591	3.07255e-06	0.00660179	chr6	69866556	70212468	345913	+	protein_coding	NA	collagen type XIX alpha 1 chain
star_muscle	MERTK	ENSG00000153208.17	96.1743	-0.625651	0.135805	-4.60698	4.08562e-06	0.00804696	chr2	111898607	112029561	130955	+	protein_coding	ncRNA_host	MER proto-oncogene, tyrosine kinase
star_muscle	AC087457.1	ENSG00000250007.7	31.4951	1.61119	0.355851	4.5277	5.96287e-06	0.0107726	chr15	34755084	34813505	58422	+	lncRNA	NA	NA
star_muscle	PNPLA3	ENSG00000100344.11	125.104	1.98144	0.439017	4.51335	6.38105e-06	0.0107726	chr22	43923792	43964488	40697	+	protein_coding	overlapping_locus	patatin like phospholipase domain containing 3
star_muscle	AP5M1	ENSG00000053770.12	2425.84	0.174288	0.0388571	4.48535	7.27938e-06	0.0110938	chr14	57268924	57298742	29819	+	protein_coding	NA	adaptor related protein complex 5 subunit mu 1
star_muscle	FST	ENSG00000134363.12	400.971	1.39244	0.310903	4.4787	7.51007e-06	0.0110938	chr5	53480626	53487134	6509	+	protein_coding	NA	follistatin
star_muscle	AL161665.2	ENSG00000286527.1	16.2895	-0.977657	0.21893	-4.46562	7.98373e-06	0.0110997	chr14	32200433	32201736	1304	-	lncRNA	NA	novel transcript
star_muscle	RBM44	ENSG00000177483.11	73.2928	0.521121	0.118658	4.39178	1.12425e-05	0.014762	chr2	237798389	237842808	44420	+	protein_coding	overlapping_locus	RNA binding motif protein 44
star_muscle	TDO2	ENSG00000151790.9	24.1565	2.76405	0.632702	4.36864	1.25024e-05	0.0155523	chr4	155854738	155920406	65669	+	protein_coding	NA	tryptophan 2,3-dioxygenase
star_muscle	CDKN2B	ENSG00000147883.12	350.309	0.836545	0.192739	4.34029	1.42294e-05	0.0168156	chr9	22002903	22009305	6403	-	protein_coding	NA	cyclin dependent kinase inhibitor 2B
star_muscle	LINC00211	ENSG00000237803.6	100.926	2.13791	0.497039	4.3013	1.69798e-05	0.0191103	chr2	37820498	37876274	55777	-	lncRNA	NA	long intergenic non-protein coding RNA 211
star_muscle	COL25A1	ENSG00000188517.16	365.442	1.71918	0.407915	4.21455	2.50279e-05	0.0268879	chr4	108808725	109302752	494028	-	protein_coding	NA	collagen type XXV alpha 1 chain
star_muscle	CHRNA1	ENSG00000138435.16	4081.29	0.988918	0.235879	4.19247	2.7593e-05	0.0283548	chr2	174747592	174787935	40344	-	protein_coding	NA	cholinergic receptor nicotinic alpha 1 subunit
star_muscle	BMS1P4	ENSG00000242338.6	64.0443	0.423267	0.101315	4.17774	2.94421e-05	0.0289944	chr10	73715843	73730469	14627	-	transcribed_unprocessed_pseudogene	overlapping_locus	BMS1 pseudogene 4
star_muscle	RIN3	ENSG00000100599.16	73.0464	-0.441343	0.106976	-4.12563	3.69717e-05	0.034953	chr14	92513781	92688994	175214	+	protein_coding	NA	Ras and Rab interactor 3
star_muscle	VN1R83P	ENSG00000268521.1	22.3127	0.699197	0.171416	4.07894	4.52419e-05	0.0411266	chr19	21289554	21289998	445	-	unprocessed_pseudogene	NA	vomeronasal 1 receptor 83 pseudogene
