## Supplementary material for "RNA-seq analysis of skeletal muscle in motor neurone disease cases and controls": Table S6

### Sheet: Table S5 - isoform results
gene_name	isoform_id	gene_id	condition_1	condition_2	IF1	IF2	dIF	isoform_switch_q_value
ZC3H6	ENST00000343936.4	ENSG00000188177.14	Control	Case	0.261	0.144	-0.116	0
SAA2	ENST00000256733.8	ENSG00000134339.8	Control	Case	0.465	0.707	0.241	5.74476e-11
SAA2	ENST00000528349.5	ENSG00000134339.8	Control	Case	0.44	0.191	-0.249	9.84309e-11
PIP5K1B	ENST00000265382.8	ENSG00000107242.19	Control	Case	0.158	0.286	0.128	3.43906e-05
MAGED2	ENST00000375068.6	ENSG00000102316.17	Control	Case	0.436	0.611	0.175	0.000123283
SAMD4A	ENST00000392067.7	ENSG00000020577.13	Control	Case	0.235	0.373	0.138	0.000132336
PIP5K1B	ENST00000653702.1	ENSG00000107242.19	Control	Case	0.729	0.548	-0.181	0.000211724
CDKN1A	ENST00000244741.9	ENSG00000124762.13	Control	Case	0.391	0.684	0.293	0.000219193
SCHIP1	ENST00000482804.1	ENSG00000151967.18	Control	Case	0.607	0.457	-0.15	0.000219193
SAMD4A	ENST00000555719.1	ENSG00000020577.13	Control	Case	0.146	0.039	-0.107	0.000226265
RUFY1	ENST00000502984.5	ENSG00000176783.15	Control	Case	0.206	0.38	0.174	0.000484115
PLCE1	ENST00000464214.1	ENSG00000138193.15	Control	Case	0.639	0.473	-0.166	0.000627486
MAGED2	ENST00000375058.5	ENSG00000102316.17	Control	Case	0.226	0.122	-0.104	0.00176794
PLCE1	ENST00000371380.7	ENSG00000138193.15	Control	Case	0.293	0.433	0.139	0.0021529
MPST	ENST00000397225.2	ENSG00000128309.16	Control	Case	0.16	0.264	0.104	0.0030407
TP53INP1	ENST00000448464.6	ENSG00000164938.14	Control	Case	0.718	0.819	0.101	0.00361925
TP53INP1	ENST00000342697.5	ENSG00000164938.14	Control	Case	0.282	0.181	-0.101	0.00366683
FAM78A	ENST00000372271.4	ENSG00000126882.13	Control	Case	0.628	0.525	-0.103	0.00373073
ORAI1	ENST00000617316.2	ENSG00000276045.3	Control	Case	0.592	0.421	-0.171	0.00389205
ORAI1	ENST00000646827.1	ENSG00000276045.3	Control	Case	0.398	0.571	0.173	0.00389205
ZC3H6	ENST00000409871.6	ENSG00000188177.14	Control	Case	0.28	0.416	0.136	0.00472654
SAC3D1	ENST00000528109.5	ENSG00000168061.15	Control	Case	0.341	0.174	-0.167	0.0058351
MYH3	ENST00000583535.6	ENSG00000109063.15	Control	Case	0.229	0.434	0.205	0.00848051
MYH3	ENST00000579489.2	ENSG00000109063.15	Control	Case	0.67	0.457	-0.213	0.00898392
FAM78A	ENST00000464831.1	ENSG00000126882.13	Control	Case	0.327	0.433	0.106	0.00916537
SCHIP1	ENST00000445224.6	ENSG00000151967.18	Control	Case	0.242	0.349	0.107	0.0146834
CDKN1A	ENST00000615513.4	ENSG00000124762.13	Control	Case	0.135	0.032	-0.103	0.0174472
RUFY1	ENST00000319449.9	ENSG00000176783.15	Control	Case	0.411	0.298	-0.113	0.0186936
TPST2	ENST00000338754.9	ENSG00000128294.16	Control	Case	0.306	0.434	0.129	0.0234513
ARHGEF6	ENST00000250617.7	ENSG00000129675.16	Control	Case	0.549	0.439	-0.11	0.0383174
ARHGEF6	ENST00000370620.5	ENSG00000129675.16	Control	Case	0.444	0.55	0.105	0.0383709
